# DNA methylation in primary myelofibrosis is partly associated with driver mutations and distinct from other myeloid malignancies

**DOI:** 10.1101/2024.12.02.24318089

**Authors:** Esra Dursun Torlak, Vithurithra Tharmapalan, Kim Kricheldorf, Joelle Schifflers, Madeline Caduc, Martin Zenke, Steffen Koschmieder, Wolfgang Wagner

**Author notes:** **Corresponding author**: Wolfgang Wagner, Helmholtz-Institute for Biomedical Engineering, Institute for Stem Cell Biology, Medical Faculty of RWTH Aachen University, Pauwelsstrasse 20, Aachen, Germany.

## Abstract

Primary myelofibrosis (PMF) is a clonal blood disorder characterized by mutually exclusive driver mutations in *JAK2*, *CALR*, or *MPL* genes. To explore the epigenetic impact of these mutations, we analyzed DNA methylation (DNAm) profiles from PMF patients. Notably, no differences were found in DNAm between *JAK2* and *CALR* mutated cases, whereas *MPL* mutations displayed slightly distinct patterns. Furthermore, induced pluripotent stem cell (iPSC) models with *JAK2* mutations indicated only a moderate association with PMF-related epigenetic changes, suggesting that these alterations may not be directly driven by the mutations themselves. Additionally, PMF-associated epigenetic changes showed minimal correlation with allele burden and were largely influenced by shifts in the cellular composition. PMF DNAm profiles compared with those from other myeloid malignancies - such as acute myeloid leukemia, juvenile myelomonocytic leukemia, and myelodysplastic syndrome – showed numerous overlapping changes, making it difficult to distinguish PMF based on individual CpGs. However, a PMF score created by combining five CpGs was able to discern PMF from other diseases in both training and validation datasets. These findings demonstrate that PMF driver mutations do not directly evoke epigenetic changes. While PMF shares certain epigenetic alterations with other myeloid malignancies, epigenetic signatures can distinguish between PMF and related diseases.
