## Supplemental table S2 for "DNA methylation in primary myelofibrosis is partly associated with driver mutations and distinct from other myeloid malignancies"

### Sheet: Sheet2
GSE	GSM	GEO_Title	Array_Type	Sample_Name	Sample_Group	Sample_Gender	Sample_Age	Isolation_Method
GSE166067	GSM5061118	Non_Allergic_1	Infinium MethylationEPIC	B_1	B_cells	F		FACS
GSE166067	GSM5061127	Non_Allergic_5	Infinium MethylationEPIC	B_10	B_cells	F		FACS
GSE166067	GSM5061128	Single_Allergic_5	Infinium MethylationEPIC	B_11	B_cells	M		FACS
GSE166067	GSM5061129	Non_Allergic_6	Infinium MethylationEPIC	B_12	B_cells	M		FACS
GSE166067	GSM5061130	Non_Allergic_7	Infinium MethylationEPIC	B_13	B_cells	F		FACS
GSE166067	GSM5061131	Non_Allergic_8	Infinium MethylationEPIC	B_14	B_cells	F		FACS
GSE166067	GSM5061132	Single_Allergic_6	Infinium MethylationEPIC	B_15	B_cells	F		FACS
GSE166067	GSM5061133	Single_Allergic_7	Infinium MethylationEPIC	B_16	B_cells	M		FACS
GSE166067	GSM5061134	Non_Allergic_9	Infinium MethylationEPIC	B_17	B_cells	M		FACS
GSE166067	GSM5061135	Single_Allergic_8	Infinium MethylationEPIC	B_18	B_cells	F		FACS
GSE166067	GSM5061136	Single_Allergic_9	Infinium MethylationEPIC	B_19	B_cells	F		FACS
GSE166067	GSM5061119	Non_Allergic_2	Infinium MethylationEPIC	B_2	B_cells	M		FACS
GSE166067	GSM5061137	Multi_Allergic_2	Infinium MethylationEPIC	B_20	B_cells	M		FACS
GSE166067	GSM5061138	Multi_Allergic_3	Infinium MethylationEPIC	B_21	B_cells	M		FACS
GSE166067	GSM5061139	Single_Allergic_10	Infinium MethylationEPIC	B_22	B_cells	F		FACS
GSE166067	GSM5061140	Multi_Allergic_4	Infinium MethylationEPIC	B_23	B_cells	M		FACS
GSE166067	GSM5061141	Multi_Allergic_5	Infinium MethylationEPIC	B_24	B_cells	M		FACS
GSE166067	GSM5061142	Multi_Allergic_6	Infinium MethylationEPIC	B_25	B_cells	F		FACS
GSE166067	GSM5061143	Multi_Allergic_7	Infinium MethylationEPIC	B_26	B_cells	M		FACS
GSE166067	GSM5061120	Single_Allergic_1	Infinium MethylationEPIC	B_3	B_cells	F		FACS
GSE166067	GSM5061121	Single_Allergic_2	Infinium MethylationEPIC	B_4	B_cells	F		FACS
GSE166067	GSM5061122	Non_Allergic_3	Infinium MethylationEPIC	B_5	B_cells	M		FACS
GSE103541	GSM2773228	Patient1 B-cells	Infinium MethylationEPIC	B_57	B_cells			FACS
GSE103541	GSM2773233	Patient2 B-cells	Infinium MethylationEPIC	B_58	B_cells			FACS
GSE103541	GSM2773238	Patient3 B-cells	Infinium MethylationEPIC	B_59	B_cells			FACS
GSE166067	GSM5061123	Non_Allergic_4	Infinium MethylationEPIC	B_6	B_cells	F		FACS
GSE103541	GSM2773243	Patient4 B-cells	Infinium MethylationEPIC	B_60	B_cells			FACS
GSE103541	GSM2773248	Patient5 B-cells	Infinium MethylationEPIC	B_61	B_cells			FACS
GSE103541	GSM2773253	Patient6 B-cells	Infinium MethylationEPIC	B_62	B_cells			FACS
GSE103541	GSM2773258	Patient7 B-cells	Infinium MethylationEPIC	B_63	B_cells			FACS
GSE103541	GSM2773263	Patient8 B-cells	Infinium MethylationEPIC	B_64	B_cells			FACS
GSE103541	GSM2773268	Patient9 B-cells	Infinium MethylationEPIC	B_65	B_cells			FACS
GSE103541	GSM2773273	Patient10 B-cells	Infinium MethylationEPIC	B_66	B_cells			FACS
GSE103541	GSM2773278	Patient11 B-cells	Infinium MethylationEPIC	B_67	B_cells			FACS
GSE103541	GSM2773283	Patient12 B-cells	Infinium MethylationEPIC	B_68	B_cells			FACS
GSE103541	GSM2773288	Patient13 B-cells	Infinium MethylationEPIC	B_69	B_cells			FACS
GSE166067	GSM5061124	Single_Allergic_3	Infinium MethylationEPIC	B_7	B_cells	M		FACS
GSE103541	GSM2773293	Patient14 B-cells	Infinium MethylationEPIC	B_70	B_cells			FACS
GSE103541	GSM2773298	Patient15 B-cells	Infinium MethylationEPIC	B_71	B_cells			FACS
GSE103541	GSM2773303	Patient16 B-cells	Infinium MethylationEPIC	B_72	B_cells			FACS
GSE103541	GSM2773308	Patient17 B-cells	Infinium MethylationEPIC	B_73	B_cells			FACS
GSE103541	GSM2773313	Patient18 B-cells	Infinium MethylationEPIC	B_74	B_cells			FACS
GSE103541	GSM2773318	Patient19 B-cells	Infinium MethylationEPIC	B_75	B_cells			FACS
GSE103541	GSM2773323	Patient20 B-cells	Infinium MethylationEPIC	B_76	B_cells			FACS
GSE103541	GSM2773328	Patient21 B-cells	Infinium MethylationEPIC	B_77	B_cells			FACS
GSE103541	GSM2773333	Patient22 B-cells	Infinium MethylationEPIC	B_78	B_cells			FACS
GSE103541	GSM2773338	Patient23 B-cells	Infinium MethylationEPIC	B_79	B_cells			FACS
GSE166067	GSM5061125	Multi_Allergic_1	Infinium MethylationEPIC	B_8	B_cells	F		FACS
GSE103541	GSM2773343	Patient24 B-cells	Infinium MethylationEPIC	B_80	B_cells			FACS
GSE103541	GSM2773348	Patient25 B-cells	Infinium MethylationEPIC	B_81	B_cells			FACS
GSE103541	GSM2773353	Patient26 B-cells	Infinium MethylationEPIC	B_82	B_cells			FACS
GSE103541	GSM2773358	Patient27 B-cells	Infinium MethylationEPIC	B_83	B_cells			FACS
GSE103541	GSM2773363	Patient28 B-cells	Infinium MethylationEPIC	B_84	B_cells			FACS
GSE110554	GSM2998024	B0044	Infinium MethylationEPIC	B_85	B_cells	M	46-50	MACS+FACS
GSE110554	GSM2998029	B1690	Infinium MethylationEPIC	B_86	B_cells	M	26-30	MACS+FACS
GSE110554	GSM2998087	B1877	Infinium MethylationEPIC	B_87	B_cells	F	26-30	MACS+FACS
GSE110554	GSM2998100	B0104	Infinium MethylationEPIC	B_88	B_cells	M	56-60	MACS+FACS
GSE110554	GSM2998122	B1681	Infinium MethylationEPIC	B_89	B_cells	M	31-35	MACS+FACS
GSE166067	GSM5061126	Single_Allergic_4	Infinium MethylationEPIC	B_9	B_cells	M		FACS
GSE110554	GSM2998134	B2005	Infinium MethylationEPIC	B_90	B_cells	M	46-50	MACS+FACS
GSE180130	GSM5453671	11A_CD4_Control/CD4	Infinium MethylationEPIC	CD4T_1	CD4_T_cells	M		FACS
GSE147667	GSM4439762	ISP_2	Infinium MethylationEPIC	CD4T_10	CD4_T_cells			FACS
GSE147667	GSM4439764	SPo4_1	Infinium MethylationEPIC	CD4T_11	CD4_T_cells			FACS
GSE103541	GSM2773229	Patient1 CD4 T-cells	Infinium MethylationEPIC	CD4T_112	CD4_T_cells			FACS
GSE103541	GSM2773234	Patient2 CD4 T-cells	Infinium MethylationEPIC	CD4T_113	CD4_T_cells			FACS
GSE103541	GSM2773239	Patient3 CD4 T-cells	Infinium MethylationEPIC	CD4T_114	CD4_T_cells			FACS
GSE103541	GSM2773244	Patient4 CD4 T-cells	Infinium MethylationEPIC	CD4T_115	CD4_T_cells			FACS
GSE103541	GSM2773249	Patient5 CD4 T-cells	Infinium MethylationEPIC	CD4T_116	CD4_T_cells			FACS
GSE103541	GSM2773254	Patient6 CD4 T-cells	Infinium MethylationEPIC	CD4T_117	CD4_T_cells			FACS
GSE103541	GSM2773259	Patient7 CD4 T-cells	Infinium MethylationEPIC	CD4T_118	CD4_T_cells			FACS
GSE103541	GSM2773264	Patient8 CD4 T-cells	Infinium MethylationEPIC	CD4T_119	CD4_T_cells			FACS
GSE147667	GSM4439765	SPo4_2	Infinium MethylationEPIC	CD4T_12	CD4_T_cells			FACS
GSE103541	GSM2773269	Patient9 CD4 T-cells	Infinium MethylationEPIC	CD4T_120	CD4_T_cells			FACS
GSE103541	GSM2773274	Patient10 CD4 T-cells	Infinium MethylationEPIC	CD4T_121	CD4_T_cells			FACS
GSE103541	GSM2773279	Patient11 CD4 T-cells	Infinium MethylationEPIC	CD4T_122	CD4_T_cells			FACS
GSE103541	GSM2773284	Patient12 CD4 T-cells	Infinium MethylationEPIC	CD4T_123	CD4_T_cells			FACS
GSE103541	GSM2773289	Patient13 CD4 T-cells	Infinium MethylationEPIC	CD4T_124	CD4_T_cells			FACS
GSE103541	GSM2773294	Patient14 CD4 T-cells	Infinium MethylationEPIC	CD4T_125	CD4_T_cells			FACS
GSE103541	GSM2773299	Patient15 CD4 T-cells	Infinium MethylationEPIC	CD4T_126	CD4_T_cells			FACS
GSE103541	GSM2773304	Patient16 CD4 T-cells	Infinium MethylationEPIC	CD4T_127	CD4_T_cells			FACS
GSE103541	GSM2773309	Patient17 CD4 T-cells	Infinium MethylationEPIC	CD4T_128	CD4_T_cells			FACS
GSE103541	GSM2773314	Patient18 CD4 T-cells	Infinium MethylationEPIC	CD4T_129	CD4_T_cells			FACS
GSE146093	GSM4364698	H4T	Infinium MethylationEPIC	CD4T_13	CD4_T_cells	M		FACS
GSE103541	GSM2773319	Patient19 CD4 T-cells	Infinium MethylationEPIC	CD4T_130	CD4_T_cells			FACS
GSE103541	GSM2773324	Patient20 CD4 T-cells	Infinium MethylationEPIC	CD4T_131	CD4_T_cells			FACS
GSE103541	GSM2773329	Patient21 CD4 T-cells	Infinium MethylationEPIC	CD4T_132	CD4_T_cells			FACS
GSE103541	GSM2773334	Patient22 CD4 T-cells	Infinium MethylationEPIC	CD4T_133	CD4_T_cells			FACS
GSE103541	GSM2773339	Patient23 CD4 T-cells	Infinium MethylationEPIC	CD4T_134	CD4_T_cells			FACS
GSE103541	GSM2773344	Patient24 CD4 T-cells	Infinium MethylationEPIC	CD4T_135	CD4_T_cells			FACS
GSE103541	GSM2773349	Patient25 CD4 T-cells	Infinium MethylationEPIC	CD4T_136	CD4_T_cells			FACS
GSE103541	GSM2773354	Patient26 CD4 T-cells	Infinium MethylationEPIC	CD4T_137	CD4_T_cells			FACS
GSE103541	GSM2773359	Patient27 CD4 T-cells	Infinium MethylationEPIC	CD4T_138	CD4_T_cells			FACS
GSE103541	GSM2773364	Patient28 CD4 T-cells	Infinium MethylationEPIC	CD4T_139	CD4_T_cells			FACS
GSE146093	GSM4364699	H5T	Infinium MethylationEPIC	CD4T_14	CD4_T_cells	F		FACS
GSE110554	GSM2998028	Th1702	Infinium MethylationEPIC	CD4T_140	CD4_T_cells	M	21-25	MACS+FACS
GSE110554	GSM2998042	Th1831	Infinium MethylationEPIC	CD4T_141	CD4_T_cells	M	16-20	MACS+FACS
GSE110554	GSM2998048	Th0093	Infinium MethylationEPIC	CD4T_142	CD4_T_cells	M	21-25	MACS+FACS
GSE110554	GSM2998097	Th2535-1	Infinium MethylationEPIC	CD4T_143	CD4_T_cells	M	21-25	MACS+FACS
GSE110554	GSM2998106	Th2535-2	Infinium MethylationEPIC	CD4T_144	CD4_T_cells	M	21-25	MACS+FACS
GSE110554	GSM2998140	Th2546	Infinium MethylationEPIC	CD4T_145	CD4_T_cells	M	51-55	MACS+FACS
GSE110554	GSM2998146	Th2611	Infinium MethylationEPIC	CD4T_146	CD4_T_cells	M	41-45	MACS+FACS
GSE146093	GSM4364700	H6T	Infinium MethylationEPIC	CD4T_15	CD4_T_cells	F		FACS
GSE146093	GSM4364701	H7T	Infinium MethylationEPIC	CD4T_16	CD4_T_cells	F		FACS
GSE146093	GSM4364702	H8T	Infinium MethylationEPIC	CD4T_17	CD4_T_cells	F		FACS
GSE146093	GSM4364703	H9T	Infinium MethylationEPIC	CD4T_18	CD4_T_cells	F		FACS
GSE146093	GSM4364704	H10T	Infinium MethylationEPIC	CD4T_19	CD4_T_cells	F		FACS
GSE180130	GSM5453672	14A_CD4_Control/CD4	Infinium MethylationEPIC	CD4T_2	CD4_T_cells	M		FACS
GSE146093	GSM4364705	H11T	Infinium MethylationEPIC	CD4T_20	CD4_T_cells	F		FACS
GSE146093	GSM4364706	H12T	Infinium MethylationEPIC	CD4T_21	CD4_T_cells	M		FACS
GSE146093	GSM4364707	H13T	Infinium MethylationEPIC	CD4T_22	CD4_T_cells	M		FACS
GSE146093	GSM4364756	H17T	Infinium MethylationEPIC	CD4T_23	CD4_T_cells	F		FACS
GSE146093	GSM4364757	H18T	Infinium MethylationEPIC	CD4T_24	CD4_T_cells	F		FACS
GSE146093	GSM4364758	H19T	Infinium MethylationEPIC	CD4T_25	CD4_T_cells	F		FACS
GSE146093	GSM4364759	H20T	Infinium MethylationEPIC	CD4T_26	CD4_T_cells	F		FACS
GSE146093	GSM4364760	V25T	Infinium MethylationEPIC	CD4T_27	CD4_T_cells	F		FACS
GSE146093	GSM4364761	V26T	Infinium MethylationEPIC	CD4T_28	CD4_T_cells	M		FACS
GSE180130	GSM5453673	15A_CD4_Control/CD4	Infinium MethylationEPIC	CD4T_3	CD4_T_cells	M		FACS
GSE180130	GSM5453674	16A_CD4_Control/CD4	Infinium MethylationEPIC	CD4T_4	CD4_T_cells	M		FACS
GSE180130	GSM5453675	17A_CD4_Control/CD4	Infinium MethylationEPIC	CD4T_5	CD4_T_cells	M		FACS
GSE180130	GSM5453676	21A_CD4_Control/CD4	Infinium MethylationEPIC	CD4T_6	CD4_T_cells	M		FACS
GSE180130	GSM5453677	23A_CD4_Control/CD4	Infinium MethylationEPIC	CD4T_7	CD4_T_cells	M		FACS
GSE180130	GSM5453678	29A_CD4_Control/CD4	Infinium MethylationEPIC	CD4T_8	CD4_T_cells	M		FACS
GSE147667	GSM4439761	ISP_1	Infinium MethylationEPIC	CD4T_9	CD4_T_cells			FACS
GSE184500	GSM5590378	control [K1]	Infinium MethylationEPIC	CD8T_1	CD8_T_cells	M	26-30
GSE147667	GSM4439766	SPo8_1	Infinium MethylationEPIC	CD8T_10	CD8_T_cells			FACS
GSE147667	GSM4439767	SPo8_2	Infinium MethylationEPIC	CD8T_11	CD8_T_cells			FACS
GSE103541	GSM2773230	Patient1 CD8 T-cells	Infinium MethylationEPIC	CD8T_158	CD8_T_cells			FACS
GSE103541	GSM2773235	Patient2 CD8 T-cells	Infinium MethylationEPIC	CD8T_159	CD8_T_cells			FACS
GSE103541	GSM2773240	Patient3 CD8 T-cells	Infinium MethylationEPIC	CD8T_160	CD8_T_cells			FACS
GSE103541	GSM2773245	Patient4 CD8 T-cells	Infinium MethylationEPIC	CD8T_161	CD8_T_cells			FACS
GSE103541	GSM2773250	Patient5 CD8 T-cells	Infinium MethylationEPIC	CD8T_162	CD8_T_cells			FACS
GSE103541	GSM2773255	Patient6 CD8 T-cells	Infinium MethylationEPIC	CD8T_163	CD8_T_cells			FACS
GSE103541	GSM2773260	Patient7 CD8 T-cells	Infinium MethylationEPIC	CD8T_164	CD8_T_cells			FACS
GSE103541	GSM2773265	Patient8 CD8 T-cells	Infinium MethylationEPIC	CD8T_165	CD8_T_cells			FACS
GSE103541	GSM2773270	Patient9 CD8 T-cells	Infinium MethylationEPIC	CD8T_166	CD8_T_cells			FACS
GSE103541	GSM2773275	Patient10 CD8 T-cells	Infinium MethylationEPIC	CD8T_167	CD8_T_cells			FACS
GSE103541	GSM2773280	Patient11 CD8 T-cells	Infinium MethylationEPIC	CD8T_168	CD8_T_cells			FACS
GSE103541	GSM2773285	Patient12 CD8 T-cells	Infinium MethylationEPIC	CD8T_169	CD8_T_cells			FACS
GSE103541	GSM2773290	Patient13 CD8 T-cells	Infinium MethylationEPIC	CD8T_170	CD8_T_cells			FACS
GSE103541	GSM2773295	Patient14 CD8 T-cells	Infinium MethylationEPIC	CD8T_171	CD8_T_cells			FACS
GSE103541	GSM2773300	Patient15 CD8 T-cells	Infinium MethylationEPIC	CD8T_172	CD8_T_cells			FACS
GSE103541	GSM2773305	Patient16 CD8 T-cells	Infinium MethylationEPIC	CD8T_173	CD8_T_cells			FACS
GSE103541	GSM2773310	Patient17 CD8 T-cells	Infinium MethylationEPIC	CD8T_174	CD8_T_cells			FACS
GSE103541	GSM2773315	Patient18 CD8 T-cells	Infinium MethylationEPIC	CD8T_175	CD8_T_cells			FACS
GSE103541	GSM2773320	Patient19 CD8 T-cells	Infinium MethylationEPIC	CD8T_176	CD8_T_cells			FACS
GSE103541	GSM2773325	Patient20 CD8 T-cells	Infinium MethylationEPIC	CD8T_177	CD8_T_cells			FACS
GSE103541	GSM2773330	Patient21 CD8 T-cells	Infinium MethylationEPIC	CD8T_178	CD8_T_cells			FACS
GSE103541	GSM2773335	Patient22 CD8 T-cells	Infinium MethylationEPIC	CD8T_179	CD8_T_cells			FACS
GSE103541	GSM2773340	Patient23 CD8 T-cells	Infinium MethylationEPIC	CD8T_180	CD8_T_cells			FACS
GSE103541	GSM2773345	Patient24 CD8 T-cells	Infinium MethylationEPIC	CD8T_181	CD8_T_cells			FACS
GSE103541	GSM2773350	Patient25 CD8 T-cells	Infinium MethylationEPIC	CD8T_182	CD8_T_cells			FACS
GSE103541	GSM2773355	Patient26 CD8 T-cells	Infinium MethylationEPIC	CD8T_183	CD8_T_cells			FACS
GSE103541	GSM2773360	Patient27 CD8 T-cells	Infinium MethylationEPIC	CD8T_184	CD8_T_cells			FACS
GSE103541	GSM2773365	Patient28 CD8 T-cells	Infinium MethylationEPIC	CD8T_185	CD8_T_cells			FACS
GSE110554	GSM2998032	Tc2636	Infinium MethylationEPIC	CD8T_186	CD8_T_cells	M	26-30	MACS+FACS
GSE110554	GSM2998035	Tc0123	Infinium MethylationEPIC	CD8T_187	CD8_T_cells	M	41-45	MACS+FACS
GSE110554	GSM2998054	PCA1547	Infinium MethylationEPIC	CD8T_188	CD8_T_cells	F	31-35	MACS+FACS
GSE110554	GSM2998069	Tc2615	Infinium MethylationEPIC	CD8T_189	CD8_T_cells	M	21-25	MACS+FACS
GSE110554	GSM2998094	ST2007	Infinium MethylationEPIC	CD8T_191	CD8_T_cells	M	46-50	MACS+FACS
GSE110554	GSM2998075	Tc2637	Infinium MethylationEPIC	CD8T_190	CD8_T_cells	M	26-30	MACS+FACS
GSE147430	GSM4430693	genomic DNA of sample F192_CD8T [202822930093_R01C01]	Infinium MethylationEPIC	CD8T_133	CD8_T_cells
GSE147430	GSM4430694	genomic DNA of sample F196_CD8T [202787550009_R01C01]	Infinium MethylationEPIC	CD8T_134	CD8_T_cells
GSE147430	GSM4430695	genomic DNA of sample F198_CD8T [202827620107_R01C01]	Infinium MethylationEPIC	CD8T_135	CD8_T_cells
GSE147430	GSM4430696	genomic DNA of sample F199_CD8T [202831040028_R01C01]	Infinium MethylationEPIC	CD8T_136	CD8_T_cells
GSE147430	GSM4430697	genomic DNA of sample F200_CD8T [200930770035_R03C01]	Infinium MethylationEPIC	CD8T_137	CD8_T_cells
GSE147430	GSM4430698	genomic DNA of sample F204_CD8T [201959740242_R03C01]	Infinium MethylationEPIC	CD8T_138	CD8_T_cells
GSE147430	GSM4430699	genomic DNA of sample F207_CD8T [201904660189_R05C01]	Infinium MethylationEPIC	CD8T_139	CD8_T_cells
GSE147430	GSM4430700	genomic DNA of sample F209_CD8T [202827620124_R01C01]	Infinium MethylationEPIC	CD8T_140	CD8_T_cells
GSE147430	GSM4430701	genomic DNA of sample F213_CD8T [201904650053_R01C01]	Infinium MethylationEPIC	CD8T_141	CD8_T_cells
GSE147430	GSM4430702	genomic DNA of sample F214_CD8T [201904650067_R07C01]	Infinium MethylationEPIC	CD8T_142	CD8_T_cells
GSE147430	GSM4430703	genomic DNA of sample F223_CD8T [201904660013_R06C01]	Infinium MethylationEPIC	CD8T_143	CD8_T_cells
GSE184500	GSM5590369	control [K2]	Infinium MethylationEPIC	CD8T_2	CD8_T_cells	F	21-25
GSE184500	GSM5590385	control [K4]	Infinium MethylationEPIC	CD8T_3	CD8_T_cells	M	31-35
GSE184500	GSM5590370	control [K6]	Infinium MethylationEPIC	CD8T_4	CD8_T_cells	F	21-25
GSE184500	GSM5590376	control [K8]	Infinium MethylationEPIC	CD8T_5	CD8_T_cells	F	51-55
GSE184500	GSM5590384	control [K9]	Infinium MethylationEPIC	CD8T_6	CD8_T_cells	M	41-45
GSE184500	GSM5590398	control [K10]	Infinium MethylationEPIC	CD8T_7	CD8_T_cells	F	26-30
GSE184500	GSM5590377	control [K11]	Infinium MethylationEPIC	CD8T_8	CD8_T_cells	M	31-35
GSE184500	GSM5590368	control [K15]	Infinium MethylationEPIC	CD8T_9	CD8_T_cells	F	21-25
GSE103541	GSM2773231	Patient1 Granulocytes	Infinium MethylationEPIC	Gran_13	Granulocytes			FACS
GSE103541	GSM2773236	Patient2 Granulocytes	Infinium MethylationEPIC	Gran_14	Granulocytes			FACS
GSE103541	GSM2773241	Patient3 Granulocytes	Infinium MethylationEPIC	Gran_15	Granulocytes			FACS
GSE103541	GSM2773246	Patient4 Granulocytes	Infinium MethylationEPIC	Gran_16	Granulocytes			FACS
GSE103541	GSM2773251	Patient5 Granulocytes	Infinium MethylationEPIC	Gran_17	Granulocytes			FACS
GSE103541	GSM2773256	Patient6 Granulocytes	Infinium MethylationEPIC	Gran_18	Granulocytes			FACS
GSE103541	GSM2773261	Patient7 Granulocytes	Infinium MethylationEPIC	Gran_19	Granulocytes			FACS
GSE103541	GSM2773266	Patient8 Granulocytes	Infinium MethylationEPIC	Gran_20	Granulocytes			FACS
GSE103541	GSM2773271	Patient9 Granulocytes	Infinium MethylationEPIC	Gran_21	Granulocytes			FACS
GSE103541	GSM2773276	Patient10 Granulocytes	Infinium MethylationEPIC	Gran_22	Granulocytes			FACS
GSE103541	GSM2773281	Patient11 Granulocytes	Infinium MethylationEPIC	Gran_23	Granulocytes			FACS
GSE103541	GSM2773286	Patient12 Granulocytes	Infinium MethylationEPIC	Gran_24	Granulocytes			FACS
GSE103541	GSM2773291	Patient13 Granulocytes	Infinium MethylationEPIC	Gran_25	Granulocytes			FACS
GSE103541	GSM2773296	Patient14 Granulocytes	Infinium MethylationEPIC	Gran_26	Granulocytes			FACS
GSE103541	GSM2773301	Patient15 Granulocytes	Infinium MethylationEPIC	Gran_27	Granulocytes			FACS
GSE103541	GSM2773306	Patient16 Granulocytes	Infinium MethylationEPIC	Gran_28	Granulocytes			FACS
GSE103541	GSM2773311	Patient17 Granulocytes	Infinium MethylationEPIC	Gran_29	Granulocytes			FACS
GSE103541	GSM2773316	Patient18 Granulocytes	Infinium MethylationEPIC	Gran_30	Granulocytes			FACS
GSE103541	GSM2773321	Patient19 Granulocytes	Infinium MethylationEPIC	Gran_31	Granulocytes			FACS
GSE103541	GSM2773326	Patient20 Granulocytes	Infinium MethylationEPIC	Gran_32	Granulocytes			FACS
GSE103541	GSM2773331	Patient21 Granulocytes	Infinium MethylationEPIC	Gran_33	Granulocytes			FACS
GSE103541	GSM2773336	Patient22 Granulocytes	Infinium MethylationEPIC	Gran_34	Granulocytes			FACS
GSE103541	GSM2773341	Patient23 Granulocytes	Infinium MethylationEPIC	Gran_35	Granulocytes			FACS
GSE103541	GSM2773346	Patient24 Granulocytes	Infinium MethylationEPIC	Gran_36	Granulocytes			FACS
GSE103541	GSM2773351	Patient25 Granulocytes	Infinium MethylationEPIC	Gran_37	Granulocytes			FACS
GSE103541	GSM2773356	Patient26 Granulocytes	Infinium MethylationEPIC	Gran_38	Granulocytes			FACS
GSE103541	GSM2773361	Patient27 Granulocytes	Infinium MethylationEPIC	Gran_39	Granulocytes			FACS
GSE103541	GSM2773366	Patient28 Granulocytes	Infinium MethylationEPIC	Gran_40	Granulocytes			FACS
GSE110554	GSM2998021	PCA0612	Infinium MethylationEPIC	Gran_41	Granulocytes	M	36-40	MACS+FACS
GSE110554	GSM2998023	WB1148	Infinium MethylationEPIC	Gran_42	Granulocytes	M	16-20	MACS+FACS
GSE110554	GSM2998030	Neut16936	Infinium MethylationEPIC	Gran_43	Granulocytes	M	31-35	MACS+FACS
GSE110554	GSM2998057	WB1147	Infinium MethylationEPIC	Gran_44	Granulocytes	F	21-25	MACS+FACS
GSE110554	GSM2998116	WB1145	Infinium MethylationEPIC	Gran_45	Granulocytes	M	16-20	MACS+FACS
GSE110554	GSM2998143	Neut2270	Infinium MethylationEPIC	Gran_46	Granulocytes	M	26-30	MACS+FACS
GSE180130	GSM5453679	11A_Mono_Control/Monocyte	Infinium MethylationEPIC	Mono_1	Monocytes	M		FACS
GSE157611	GSM4771586	genomic DNA from monocytes A2	Infinium MethylationEPIC	Mono_10	Monocytes	M		FACS
GSE157611	GSM4771587	genomic DNA from monocytes A3	Infinium MethylationEPIC	Mono_11	Monocytes	M		FACS
GSE157611	GSM4771588	genomic DNA from monocytes A4	Infinium MethylationEPIC	Mono_12	Monocytes	F		FACS
GSE103541	GSM2773232	Patient1 Monocytes	Infinium MethylationEPIC	Mono_120	Monocytes			FACS
GSE103541	GSM2773237	Patient2 Monocytes	Infinium MethylationEPIC	Mono_121	Monocytes			FACS
GSE103541	GSM2773242	Patient3 Monocytes	Infinium MethylationEPIC	Mono_122	Monocytes			FACS
GSE103541	GSM2773247	Patient4 Monocytes	Infinium MethylationEPIC	Mono_123	Monocytes			FACS
GSE103541	GSM2773252	Patient5 Monocytes	Infinium MethylationEPIC	Mono_124	Monocytes			FACS
GSE103541	GSM2773257	Patient6 Monocytes	Infinium MethylationEPIC	Mono_125	Monocytes			FACS
GSE103541	GSM2773262	Patient7 Monocytes	Infinium MethylationEPIC	Mono_126	Monocytes			FACS
GSE103541	GSM2773267	Patient8 Monocytes	Infinium MethylationEPIC	Mono_127	Monocytes			FACS
GSE103541	GSM2773272	Patient9 Monocytes	Infinium MethylationEPIC	Mono_128	Monocytes			FACS
GSE103541	GSM2773277	Patient10 Monocytes	Infinium MethylationEPIC	Mono_129	Monocytes			FACS
GSE157611	GSM4771589	genomic DNA from monocytes A5	Infinium MethylationEPIC	Mono_13	Monocytes	M		FACS
GSE103541	GSM2773282	Patient11 Monocytes	Infinium MethylationEPIC	Mono_130	Monocytes			FACS
GSE103541	GSM2773287	Patient12 Monocytes	Infinium MethylationEPIC	Mono_131	Monocytes			FACS
GSE103541	GSM2773292	Patient13 Monocytes	Infinium MethylationEPIC	Mono_132	Monocytes			FACS
GSE103541	GSM2773297	Patient14 Monocytes	Infinium MethylationEPIC	Mono_133	Monocytes			FACS
GSE103541	GSM2773302	Patient15 Monocytes	Infinium MethylationEPIC	Mono_134	Monocytes			FACS
GSE103541	GSM2773307	Patient16 Monocytes	Infinium MethylationEPIC	Mono_135	Monocytes			FACS
GSE103541	GSM2773312	Patient17 Monocytes	Infinium MethylationEPIC	Mono_136	Monocytes			FACS
GSE103541	GSM2773317	Patient18 Monocytes	Infinium MethylationEPIC	Mono_137	Monocytes			FACS
GSE103541	GSM2773322	Patient19 Monocytes	Infinium MethylationEPIC	Mono_138	Monocytes			FACS
GSE103541	GSM2773327	Patient20 Monocytes	Infinium MethylationEPIC	Mono_139	Monocytes			FACS
GSE157611	GSM4771590	genomic DNA from monocytes A6	Infinium MethylationEPIC	Mono_14	Monocytes	M		FACS
GSE103541	GSM2773332	Patient21 Monocytes	Infinium MethylationEPIC	Mono_140	Monocytes			FACS
GSE103541	GSM2773337	Patient22 Monocytes	Infinium MethylationEPIC	Mono_141	Monocytes			FACS
GSE103541	GSM2773342	Patient23 Monocytes	Infinium MethylationEPIC	Mono_142	Monocytes			FACS
GSE103541	GSM2773347	Patient24 Monocytes	Infinium MethylationEPIC	Mono_143	Monocytes			FACS
GSE103541	GSM2773352	Patient25 Monocytes	Infinium MethylationEPIC	Mono_144	Monocytes			FACS
GSE103541	GSM2773357	Patient26 Monocytes	Infinium MethylationEPIC	Mono_145	Monocytes			FACS
GSE103541	GSM2773362	Patient27 Monocytes	Infinium MethylationEPIC	Mono_146	Monocytes			FACS
GSE103541	GSM2773367	Patient28 Monocytes	Infinium MethylationEPIC	Mono_147	Monocytes			FACS
GSE110554	GSM2998039	Mono1972	Infinium MethylationEPIC	Mono_148	Monocytes	M	31-35	MACS+FACS
GSE110554	GSM2998051	Mono0689	Infinium MethylationEPIC	Mono_149	Monocytes	M	31-35	MACS+FACS
GSE157611	GSM4771591	genomic DNA from monocytes A7	Infinium MethylationEPIC	Mono_15	Monocytes	F		FACS
GSE110554	GSM2998060	Mono0933	Infinium MethylationEPIC	Mono_150	Monocytes	F	26-30	MACS+FACS
GSE110554	GSM2998072	Mono1993	Infinium MethylationEPIC	Mono_151	Monocytes	M	46-50	MACS+FACS
GSE110554	GSM2998090	Mono2639	Infinium MethylationEPIC	Mono_152	Monocytes	M	26-30	MACS+FACS
GSE110554	GSM2998128	Mono1775	Infinium MethylationEPIC	Mono_153	Monocytes	M	21-25	MACS+FACS
GSE157611	GSM4771592	genomic DNA from monocytes A8	Infinium MethylationEPIC	Mono_16	Monocytes	F		FACS
GSE157611	GSM4771601	genomic DNA from monocytes US1	Infinium MethylationEPIC	Mono_17	Monocytes	M		FACS
GSE157611	GSM4771602	genomic DNA from monocytes US2	Infinium MethylationEPIC	Mono_18	Monocytes	M		FACS
GSE157611	GSM4771603	genomic DNA from monocytes US3	Infinium MethylationEPIC	Mono_19	Monocytes	M		FACS
GSE180130	GSM5453680	14A_Mono_Control/Monocyte	Infinium MethylationEPIC	Mono_2	Monocytes	M		FACS
GSE157611	GSM4771604	genomic DNA from monocytes US4	Infinium MethylationEPIC	Mono_20	Monocytes	M		FACS
GSE157611	GSM4771605	genomic DNA from monocytes US5	Infinium MethylationEPIC	Mono_21	Monocytes	F		FACS
GSE157611	GSM4771606	genomic DNA from monocytes US6	Infinium MethylationEPIC	Mono_22	Monocytes	M		FACS
GSE157611	GSM4771607	genomic DNA from monocytes US7	Infinium MethylationEPIC	Mono_23	Monocytes	F		FACS
GSE157611	GSM4771608	genomic DNA from monocytes US8	Infinium MethylationEPIC	Mono_24	Monocytes	F		FACS
GSE180130	GSM5453681	15A_Mono_Control/Monocyte	Infinium MethylationEPIC	Mono_3	Monocytes	M		FACS
GSE131177	GSM3765223	MO_D1	Infinium MethylationEPIC	Mono_31	Monocytes			MACS
GSE131177	GSM3765226	MO_D2	Infinium MethylationEPIC	Mono_32	Monocytes			MACS
GSE131177	GSM3765229	MO_D3	Infinium MethylationEPIC	Mono_33	Monocytes			MACS
GSE180130	GSM5453682	16A_Mono_Control/Monocyte	Infinium MethylationEPIC	Mono_4	Monocytes	M		FACS
GSE180130	GSM5453683	17A_Mono_Control/Monocyte	Infinium MethylationEPIC	Mono_5	Monocytes	M		FACS
GSE180130	GSM5453684	21A_Mono_Control/Monocyte	Infinium MethylationEPIC	Mono_6	Monocytes	M		FACS
GSE180130	GSM5453685	23A_Mono_Control/Monocyte	Infinium MethylationEPIC	Mono_7	Monocytes	M		FACS
GSE180130	GSM5453686	29A_Mono_Control/Monocyte	Infinium MethylationEPIC	Mono_8	Monocytes	M		FACS
GSE157611	GSM4771585	genomic DNA from monocytes A1	Infinium MethylationEPIC	Mono_9	Monocytes	M		FACS
GSE110554	GSM2998022	NKpan2510	Infinium MethylationEPIC	NK_1	NK_cells	M	46-50	MACS+FACS
GSE110554	GSM2998025	NKpan1869	Infinium MethylationEPIC	NK_2	NK_cells	F	31-35	MACS+FACS
GSE110554	GSM2998027	NKpan1850	Infinium MethylationEPIC	NK_3	NK_cells	F	21-25	MACS+FACS
GSE110554	GSM2998126	NKpan2503	Infinium MethylationEPIC	NK_4	NK_cells	M	41-45	MACS+FACS
GSE110554	GSM2998131	NKpan2241	Infinium MethylationEPIC	NK_5	NK_cells	M	21-25	MACS+FACS
GSE110554	GSM2998149	NKpan1879	Infinium MethylationEPIC	NK_6	NK_cells	M	21-25	MACS+FACS
		cDC1_donor1	Infinium MethylationEPIC	cDC1	Dendritic_cells
		pDC_donor3	Infinium MethylationEPIC	pDC	Dendritic_cells
		cDC2_donor1	Infinium MethylationEPIC	cDC2	Dendritic_cells
		pDC_donor1	Infinium MethylationEPIC	pDC	Dendritic_cells
		cDC1_donor2	Infinium MethylationEPIC	cDC1	Dendritic_cells
		cDC2_donor2	Infinium MethylationEPIC	cDC2	Dendritic_cells
		pDC_donor2	Infinium MethylationEPIC	pDC	Dendritic_cells
		cDC1_donor3	Infinium MethylationEPIC	cDC1	Dendritic_cells
		cDC2_donor3	Infinium MethylationEPIC	cDC2	Dendritic_cells
